# Predicting clinical outcome of *Escherichia coli* O157:H7 infections using explainable Machine Learning

**DOI:** 10.1101/2025.06.05.25329036

**Authors:** Julian A. Paganini, Suniya Khatun, Sean McAteer, Lauren Cowley, David R. Greig, David L. Gally, Claire Jenkins, Timothy J. Dallman

## Abstract

**Background:** Shiga toxin-producing *Escherichia coli* (STEC) O157:H7 is a globally dispersed zoonotic pathogen capable of causing severe disease outcomes, including bloody diarrhoea and haemolytic uraemic syndrome. While variations in Shiga toxin subtype are well-recognised drivers of disease severity, many unexplained differences remain among strains carrying the same toxin profile.

**Results:** We applied explainable machine learning approaches—Random Forest and Extreme Gradient Boosting—to whole-genome sequencing data from 1,030 STEC O157:H7 isolates to predict patient clinical outcomes, using data collected over two years of routine surveillance in England. A phylogeny-informed cross-validation strategy was implemented to account for population structure and avoid data leakage, ensuring robust model generalizability. Extreme Gradient Boosting outperformed Random Forest in predicting minority classes and correctly predicted high-risk isolates in traditionally low-risk lineages, illustrating its utility for capturing complex genomic signatures beyond known virulence genes. Feature importance analyses highlighted phage-encoded elements, including potentially novel intergenic regulators, alongside established virulence factors. Moreover, key genomic regions linked to small RNAs and stress-response pathways were enriched in isolates causing severe disease.

**Conclusions:** These findings underscore the capacity of explainable ML to refine risk assessments, offering a valuable tool for early detection of high-risk STEC O157:H7 and guiding targeted public health interventions.
