## Supplementary Tables for "Predicting clinical outcome of *Escherichia coli* O157:H7 infections using explainable Machine Learning"

### Sheet: Table S1
Supplementary Table 1: Genome coordinates for predicted HUS-relevant features in 6 different STEC O157:H7 complete genomes
			Coordinates (start-end)	Feature_1	Feature_3	Feature_2	Feature_6	EcOnc27 (**)	STn100 (***)
Strain	Stx variant	Phage Insertion (name)	stx2 B-subunit (*)	Feature_1	Feature_3	Feature_2	Feature_6	EcOnc27 (**)	STn100 (***)
EDL933	stx2a	wrbA (BP-933W)	1353261 – 1353530	1353573 – 1353653	1353574 – 1353653	1353554 – 1353653	1353541 – 1353620	1353594 – 1353673	1353605 – 1353810
Sakai	stx2a	wrbA (sp5)	1268078 – 1268347	1268390 – 1268470	1268391 – 1268470	1268371 – 1268470	1268358 – 1268437	1268411 – 1268490	1268422 – 1268627
E116508	stx2c	sbcB	3466517 – 3466786	N/A	N/A	N/A	N/A	N/A	3466231 – 3466442
315176	stx2a	sbcB	3587741 – 3588010	N/A	N/A	N/A	N/A	N/A	3587455 – 3587666
267849	stx2a	yecE	3337844 – 3338113	3337801 – 3337721	3337800 – 3337721	3337820 – 3337721	3337833 – 3337754	3337780 – 3337704	3337554 – 3337769
E30228	stx2a	wrbA	3356672 – 3356941	3356629 – 3356549	3356628 – 3356549	3356648 – 3356549	3356661 – 3356582	3356608 – 3356529	3356392 – 3356597
(*) Obtained from BAKTA annotations
(**) Sequences for Sakai genome were obtained from Table S2 in DOI: 10.1016/j.molcel.2014.05.006. For other isolates, genomes were queried using BLASTN with 100% identity and coverage.
(***) Obtained from Infernal annotations, as implemented in BAKTA

### Sheet: Table S2
Supplementary Table S2. BLASTN alignment results for all lineage I/II STEC isolates from Miyata et al. 2023, displaying the genomic coordinates of the stx2a B-subunit gene as well as four key HUS-associated features (Features 1, 2, 3, and 6) downstream of stx2B.
Assembly Accession	Strain_name	query_id	subject_id	percent_identity	percent_coverage	alignment_length	query_start	query_end	subject_start	subject_end
GCA_025995195.1_ASM2599519v1	F690	Feature1	AP026080.1	100	100	81	1	81	3149717	3149637
		Feature3	AP026080.1	100	100	80	1	80	3149716	3149637
		Feature2	AP026080.1	100	100	100	1	100	3149736	3149637
		Feature6	AP026080.1	100	100	80	1	80	3149749	3149670
		Sakai_Stx2a_Bsubunit	AP026080.1	100	100	270	1	270	3150029	3149760
GCA_025995255.1_ASM2599525v1	F765	Feature1	AP026082.1	100	100	81	1	81	3153086	3153006
		Feature3	AP026082.1	100	100	80	1	80	3153085	3153006
		Feature2	AP026082.1	100	100	100	1	100	3153105	3153006
		Feature6	AP026082.1	100	100	80	1	80	3153118	3153039
		Sakai_Stx2a_Bsubunit	AP026082.1	100	100	270	1	270	3153398	3153129
GCA_025995315.1_ASM2599531v1	H52_982342	Feature1	AP026085.1	100	100	81	1	81	3107609	3107529
		Feature3	AP026085.1	100	100	80	1	80	3107608	3107529
		Feature2	AP026085.1	100	100	100	1	100	3107628	3107529
		Feature6	AP026085.1	100	100	80	1	80	3107641	3107562
		Sakai_Stx2a_Bsubunit	AP026085.1	100	100	270	1	270	3107921	3107652
GCA_025995355.1_ASM2599535v1	8_140198	Feature1	AP026087.1	100	100	81	1	81	1262670	1262750
GCA_025995355.1_ASM2599535v1		Feature1	AP026087.1	100	100	81	1	81	3173677	3173597
GCA_025995355.1_ASM2599535v1		Feature3	AP026087.1	100	100	80	1	80	1262671	1262750
GCA_025995355.1_ASM2599535v1		Feature3	AP026087.1	100	100	80	1	80	3173676	3173597
GCA_025995355.1_ASM2599535v1		Feature2	AP026087.1	100	100	100	1	100	1262651	1262750
GCA_025995355.1_ASM2599535v1		Feature2	AP026087.1	100	100	100	1	100	3173696	3173597
GCA_025995355.1_ASM2599535v1		Feature6	AP026087.1	100	100	80	1	80	1262638	1262717
GCA_025995355.1_ASM2599535v1		Feature6	AP026087.1	100	100	80	1	80	3173709	3173630
GCA_025995355.1_ASM2599535v1		Sakai_Stx2a_Bsubunit	AP026087.1	100	100	270	1	270	1262358	1262627
GCA_025995355.1_ASM2599535v1		Sakai_Stx2a_Bsubunit	AP026087.1	100	100	270	1	270	3173989	3173720
GCA_025995415.1_ASM2599541v1	26_141088	Feature1	AP026090.1	100	100	81	1	81	3098139	3098059
		Feature3	AP026090.1	100	100	80	1	80	3098138	3098059
		Feature2	AP026090.1	100	100	100	1	100	3098158	3098059
		Feature6	AP026090.1	100	100	80	1	80	3098171	3098092
		Sakai_Stx2a_Bsubunit	AP026090.1	100	100	270	1	270	3098451	3098182
GCA_025995475.1_ASM2599547v1	27_141091	Feature1	AP026092.1	100	100	81	1	81	3103525	3103445
		Feature3	AP026092.1	100	100	80	1	80	3103524	3103445
		Feature2	AP026092.1	100	100	100	1	100	3103544	3103445
		Feature6	AP026092.1	100	100	80	1	80	3103557	3103478
		Sakai_Stx2a_Bsubunit	AP026092.1	100	100	270	1	270	3103837	3103568
GCA_025995535.1_ASM2599553v1	53_142304	Feature1	AP026095.1	100	100	81	1	81	1531894	1531974
		Feature3	AP026095.1	100	100	80	1	80	1531895	1531974
		Feature2	AP026095.1	100	100	100	1	100	1531875	1531974
		Feature6	AP026095.1	100	100	80	1	80	1531862	1531941
		Sakai_Stx2a_Bsubunit	AP026095.1	100	100	270	1	270	1531582	1531851
GCA_025995615.1_ASM2599561v1	57_142493	Feature1	AP026097.1	100	100	81	1	81	3168334	3168254
		Feature3	AP026097.1	100	100	80	1	80	3168333	3168254
		Feature2	AP026097.1	100	100	100	1	100	3168353	3168254
		Feature6	AP026097.1	100	100	80	1	80	3168366	3168287
		Sakai_Stx2a_Bsubunit	AP026097.1	100	100	270	1	270	3168646	3168377
GCA_025995675.1_ASM2599567v1	61_150228	Feature1	AP026099.1	100	100	81	1	81	3318497	3318417
		Feature3	AP026099.1	100	100	80	1	80	3318496	3318417
		Feature2	AP026099.1	100	100	100	1	100	3318516	3318417
		Feature6	AP026099.1	100	100	80	1	80	3318529	3318450
		Sakai_Stx2a_Bsubunit	AP026099.1	100	100	270	1	270	3318809	3318540
GCA_025995735.1_ASM2599573v1	93_161312	Feature1	AP026101.1	100	100	81	1	81	3211747	3211667
		Feature3	AP026101.1	100	100	80	1	80	3211746	3211667
		Feature2	AP026101.1	100	100	100	1	100	3211766	3211667
		Feature6	AP026101.1	100	100	80	1	80	3211779	3211700
		Sakai_Stx2a_Bsubunit	AP026101.1	100	100	270	1	270	3212059	3211790
GCA_025995895.1_ASM2599589v1	CEC96047	Feature1	AP026104.1	100	100	81	1	81	3088929	3088849
		Feature3	AP026104.1	100	100	80	1	80	3088928	3088849
		Feature2	AP026104.1	100	100	100	1	100	3088948	3088849
		Feature6	AP026104.1	100	100	80	1	80	3088961	3088882
		Sakai_Stx2a_Bsubunit	AP026104.1	100	100	270	1	270	3089241	3088972
GCA_025996075.1_ASM2599607v1	CEC01311	Feature1	AP026106.1	100	100	81	1	81	3019437	3019357
		Feature3	AP026106.1	100	100	80	1	80	3019436	3019357
		Feature2	AP026106.1	100	100	100	1	100	3019456	3019357
		Feature6	AP026106.1	100	100	80	1	80	3019469	3019390
		Sakai_Stx2a_Bsubunit	AP026106.1	100	100	270	1	270	3019749	3019480
GCA_025996315.1_ASM2599631v1	CEC13091	Feature1	AP026108.1	100	100	81	1	81	3224112	3224032
		Feature3	AP026108.1	100	100	80	1	80	3224111	3224032
		Feature2	AP026108.1	100	100	100	1	100	3224131	3224032
		Feature6	AP026108.1	100	100	80	1	80	3224144	3224065
		Sakai_Stx2a_Bsubunit	AP026108.1	100	100	270	1	270	3224424	3224155
GCA_025996495.1_ASM2599649v1	CEC08123	Feature1	AP026110.1	100	100	81	1	81	3076441	3076361
		Feature3	AP026110.1	100	100	80	1	80	3076440	3076361
		Feature2	AP026110.1	100	100	100	1	100	3076460	3076361
		Feature6	AP026110.1	100	100	80	1	80	3076473	3076394
		Sakai_Stx2a_Bsubunit	AP026110.1	100	100	270	1	270	3076753	3076484
GCA_025996555.1_ASM2599655v1	CEC03102	Feature1	AP026112.1	100	100	81	1	81	3175048	3174968
		Feature3	AP026112.1	100	100	80	1	80	3175047	3174968
		Feature2	AP026112.1	100	100	100	1	100	3175067	3174968
		Feature6	AP026112.1	100	100	80	1	80	3175080	3175001
		Sakai_Stx2a_Bsubunit	AP026112.1	100	100	270	1	270	3175360	3175091
GCA_025996615.1_ASM2599661v1	CEC01302	Feature1	AP026114.1	100	100	81	1	81	3024603	3024523
		Feature3	AP026114.1	100	100	80	1	80	3024602	3024523
		Feature2	AP026114.1	100	100	100	1	100	3024622	3024523
		Feature6	AP026114.1	100	100	80	1	80	3024635	3024556
		Sakai_Stx2a_Bsubunit	AP026114.1	100	100	270	1	270	3024915	3024646
GCA_025996675.1_ASM2599667v1	CEC13002	Feature1	AP026116.1	100	100	81	1	81	3088558	3088478
		Feature3	AP026116.1	100	100	80	1	80	3088557	3088478
		Feature2	AP026116.1	100	100	100	1	100	3088577	3088478
		Feature6	AP026116.1	100	100	80	1	80	3088590	3088511
		Sakai_Stx2a_Bsubunit	AP026116.1	100	100	270	1	270	3088870	3088601
GCA_025996735.1_ASM2599673v1	CEC13004	Feature1	AP026118.1	100	100	81	1	81	3104391	3104311
GCA_025996735.1_ASM2599673v1		Feature3	AP026118.1	100	100	80	1	80	3104390	3104311
GCA_025996735.1_ASM2599673v1		Feature2	AP026118.1	100	100	100	1	100	3104410	3104311
GCA_025996735.1_ASM2599673v1		Feature6	AP026118.1	100	100	80	1	80	3104423	3104344
GCA_025996735.1_ASM2599673v1		Sakai_Stx2a_Bsubunit	AP026118.1	100	100	270	1	270	3104703	3104434

### Sheet: Table S3
SRA	LINEAGE	STX	t5	SYMP	dataset
SRR6324145	I/II	stx2a	4144	BD	TRAINING
SRR7474056	I/II	stx2a	4511	BD	TRAINING
SRR7588713	I/II	stx2a	4569	BD	TRAINING
SRR7204340	I/II	stx2a	4453	BD	TRAINING
SRR7278083	I/II	stx2a	4453	BD	TRAINING
SRR6324183	I/II	stx2a	4232	BD	TEST
SRR6324274	I/II	stx2a	4232	BD	TEST
SRR6324150	I/II	stx2a	4232	BD	TEST
SRR6324133	I/II	stx2a	4232	BD	TEST
SRR6324134	I/II	stx2a	4232	BD	TEST
SRR6324138	I/II	stx2a	4232	BD	TEST
SRR6324144	I/II	stx2a	4232	BD	TEST
SRR6324147	I/II	stx2a	4232	BD	TEST
SRR6324156	I/II	stx2a	4232	BD	TEST
SRR6324267	I/II	stx2a	4232	BD	TEST
SRR6324285	I/II	stx2a	4232	BD	TEST
SRR6324132	I/II	stx2a	4155	BD	TRAINING
SRR7186958	I/II	stx2a	3806	BD	TRAINING
SRR7283830	I/II	stx2a	3806	BD	TRAINING
SRR6324154	I/II	stx2a stx2c	4266	BD	TRAINING
SRR7285584	I/II	stx2a	4484	BD	TRAINING
SRR6053024	I/II	stx2a	3856	BD	TRAINING
SRR7283721	I/II	stx2a	4419	BD	TRAINING
SRR7286506	I/II	stx2a stx2c	4406	BD	TRAINING
SRR6052695	I/II	stx2a stx2c	3805	BD	TRAINING
SRR7866244	I/II	stx2a stx2c	3718	BD	TRAINING
SRR6001290	I/II	stx2a stx2c	3718	BD	TRAINING
SRR6052749	I/II	stx2a stx2c	3718	BD	TRAINING
SRR7215898	I/II	stx2a stx2c	3718	BD	TRAINING
SRR7244223	I/II	stx2a stx2c	4454	BD	TRAINING
SRR7215914	I/II	stx2a stx2c	4301	BD	TRAINING
SRR6001331	I/II	stx2a stx2c	3954	BD	TRAINING
SRR6079435	I/II	stx2a stx2c	3915	BD	TRAINING
SRR6079436	I/II	stx2a stx2c	3915	BD	TRAINING
SRR6052827	I/II	stx2a	3866	BD	TRAINING
SRR7290983	I/II	stx2a stx2c	3697	BD	TRAINING
SRR6053036	I/II	stx2a stx2c	3903	BD	TRAINING
SRR6324149	I/II	stx2a	4144	D	TRAINING
SRR7249500	I/II	stx2a stx2c	3718	D	TRAINING
SRR7286585	I/II	stx2a stx2c	3718	D	TRAINING
SRR7407939	I/II	stx2a	4511	HUS	TRAINING
SRR6324143	I/II	stx2a	4232	HUS	TEST
SRR6324151	I/II	stx2a	4232	HUS	TEST
SRR7836292	Ia	stx2a stx1a	4632	BD	TRAINING
SRR7850093	Ia	stx2a stx1a	4632	BD	TRAINING
SRR7850110	Ia	stx2a stx1a	4663	BD	TEST
SRR6052082	Ia	stx2a stx1a	3704	BD	TRAINING
SRR7256996	Ia	stx2a stx1a	4397	BD	TRAINING
SRR7942548	Ia	stx2a stx1a	4778	BD	TRAINING
SRR7167519	Ia	stx2a stx1a	4165	BD	TRAINING
SRR7827073	Ia	stx2a stx1a	4632	D	TRAINING
SRR7285437	Ia	stx2a stx1a	4324	D	TRAINING
SRR7186892	Ia	stx2a stx1a	4165	D	TRAINING
SRR7456545	Ia	stx2c	4527	BD	TRAINING
SRR7975963	Ia	stx2c	4786	D	TEST
SRR7975967	Ia	stx2c	4786	D	TEST
SRR7833081	Ia	stx2c	4714	D	TRAINING
SRR7286247	Ia	stx2c	4396	D	TRAINING
SRR7286555	Ia	stx2c	4254	D	TRAINING
SRR7850091	Ia	stx2c	4729	D	TRAINING
SRR7223133	Ia	stx2c	4469	D	TRAINING
SRR8237817	Ib	stx2a stx2c	4904	BD	TRAINING
SRR6053033	Ib	stx2c	4030	D	TRAINING
SRR7215572	Ib	stx2c	3842	BD	TEST
SRR7839370	Ib	stx2c	4671	BD	TRAINING
SRR7849999	Ib	stx2c	4671	BD	TRAINING
SRR7905909	Ib	stx2c	4671	BD	TRAINING
SRR7850122	Ib	stx2c	4671	BD	TRAINING
SRR7842170	Ib	stx2c	4695	BD	TRAINING
SRR7277753	Ib	stx2c	4342	BD	TRAINING
SRR7250961	Ib	stx2c	3999	BD	TRAINING
SRR7839306	Ib	stx2c	4581	BD	TRAINING
SRR6053035	Ib	stx2c	4090	D	TRAINING
SRR6053022	Ib	stx2c	4055	D	TRAINING
SRR7223036	Ib	stx2c	4132	D	TRAINING
SRR7285519	Ib	stx2c	4132	D	TRAINING
SRR7832325	Ib	stx2c	4733	D	TRAINING
SRR6052865	Ib	stx2c	3842	D	TEST
SRR7187908	Ib	stx2c	3842	D	TEST
SRR6052786	Ib	stx2c	3842	D	TEST
SRR7291031	Ib	stx2c	3842	D	TEST
SRR5461667	Ib	stx2c	3842	D	TEST
SRR6001299	Ib	stx2c	3842	D	TEST
SRR6052730	Ib	stx2c	3842	D	TEST
SRR6052757	Ib	stx2c	3842	D	TEST
SRR6052774	Ib	stx2c	3842	D	TEST
SRR6052867	Ib	stx2c	3842	D	TEST
SRR7163929	Ib	stx2c	3842	D	TEST
SRR7209034	Ib	stx2c	3842	D	TEST
SRR7265967	Ib	stx2c	3842	D	TEST
SRR7837071	Ib	stx2c	4671	D	TRAINING
SRR7215567	Ib	stx2c	4466	D	TRAINING
SRR7495426	Ib	stx2c	4552	D	TRAINING
SRR7277726	Ib	stx2c	4113	D	TRAINING
SRR6053005	Ib	stx2c	3969	D	TRAINING
SRR6052933	Ib	stx2c	4066	D	TRAINING
SRR8116851	Ib	stx2c	4859	D	TRAINING
SRR7833839	Ib	stx2c	4660	D	TRAINING
SRR7850149	Ib	stx2c	4659	D	TRAINING
SRR7842058	Ib	stx2c	4585	D	TRAINING
SRR7401630	Ib	stx2c	4487	D	TRAINING
SRR7367553	Ib	stx2c	4487	D	TRAINING
SRR7244359	Ib	stx2c	4143	D	TRAINING
SRR6052872	Ib	stx2c	4061	D	TRAINING
SRR7456550	Ib	stx2c	4522	D	TRAINING
SRR7456566	Ib	stx2c	4522	D	TRAINING
SRR7285591	Ib	stx2c	4479	D	TRAINING
SRR7215505	Ib	stx2c	4430	D	TRAINING
SRR7257105	Ib	stx2c	4430	D	TRAINING
SRR6052937	Ib	stx2c	3841	D	TRAINING
SRR7456559	Ib	stx2c	4524	D	TRAINING
SRR8149162	Ib	stx2c	4581	D	TRAINING
SRR7826917	Ib	stx2c	4581	D	TRAINING
SRR7826919	Ic	stx2a	4599	BD	TRAINING
SRR7839324	Ic	stx2a	4599	BD	TRAINING
SRR7215277	Ic	stx2a	4157	BD	TRAINING
SRR7866214	Ic	stx2a	4677	BD	TRAINING
SRR6053004	Ic	stx2a	3860	BD	TRAINING
SRR7842118	Ic	stx2a stx1a	4573	BD	TRAINING
SRR6052688	Ic	stx2a stx1a	3699	BD	TRAINING
SRR7249774	Ic	stx2a	2290	BD	TEST
SRR7230164	Ic	stx2a	4409	BD	TRAINING
SRR6052805	Ic	stx2a	4015	BD	TRAINING
SRR8291876	Ic	stx2a	4922	BD	TRAINING
SRR7516052	Ic	stx2a	4554	BD	TRAINING
SRR7850081	Ic	stx2a	4554	BD	TRAINING
SRR7889987	Ic	stx2a	4554	BD	TRAINING
SRR7367537	Ic	stx2a	4361	BD	TEST
SRR7367234	Ic	stx2a	4447	BD	TRAINING
SRR7285439	Ic	stx2a	3705	BD	TEST
SRR8116849	Ic	stx2a	4856	BD	TRAINING
SRR7286655	Ic	stx2a	4468	BD	TEST
SRR7358278	Ic	stx2a	4468	BD	TEST
SRR7827063	Ic	stx2a	4654	BD	TRAINING
SRR7866110	Ic	stx2a	4654	BD	TRAINING
SRR7367528	Ic	stx2a	4239	BD	TRAINING
SRR6053015	Ic	stx2a	3854	BD	TEST
SRR6052765	Ic	stx2a	3854	BD	TEST
SRR7184268	Ic	stx2a stx2c	4191	BD	TEST
SRR7368890	Ic	stx2a	4455	BD	TEST
SRR7244295	Ic	stx2a	4208	BD	TRAINING
SRR6052936	Ic	stx2a	3829	BD	TRAINING
SRR8270037	Ic	stx2a	4915	BD	TEST
SRR7236574	Ic	stx2a	4404	BD	TRAINING
SRR7221212	Ic	stx2a	4315	BD	TEST
SRR7230350	Ic	stx2a stx2c	4403	BD	TRAINING
SRR6052799	Ic	stx2a stx2c	3978	BD	TRAINING
SRR7291549	Ic	stx2a stx2c	4335	BD	TRAINING
SRR7265843	Ic	stx2a stx2c	4321	BD	TRAINING
SRR7866267	Ic	stx2a stx2c	4720	BD	TRAINING
SRR7833076	Ic	stx2a stx2c	4720	BD	TRAINING
SRR7285560	Ic	stx2a stx2c	4489	BD	TRAINING
SRR7187781	Ic	stx2a stx2c	3893	BD	TRAINING
SRR6052925	Ic	stx2a stx2c	3893	BD	TRAINING
SRR7285498	Ic	stx2a stx2c	4492	BD	TRAINING
SRR6052784	Ic	stx2a stx2c	3817	BD	TRAINING
SRR7286168	Ic	stx2a	4400	BD	TRAINING
SRR6079381	Ic	stx2a stx2c	3828	BD	TEST
SRR8201566	Ic	stx2a stx2c	4896	BD	TRAINING
SRR7905880	Ic	stx2a	4761	BD	TRAINING
SRR7892543	Ic	stx2a	4761	BD	TRAINING
SRR8086682	Ic	stx2a	4630	BD	TRAINING
SRR7842174	Ic	stx2a stx2c	4612	BD	TRAINING
SRR7905906	Ic	stx2a stx2c	4771	BD	TRAINING
SRR7221209	Ic	stx2a stx2c	4420	BD	TEST
SRR7256954	Ic	stx2a	4358	BD	TRAINING
SRR7407963	Ic	stx2a	4236	BD	TRAINING
SRR7230246	Ic	stx2a	4236	BD	TRAINING
SRR7407961	Ic	stx2a	4236	BD	TRAINING
SRR7367407	Ic	stx2a	4142	BD	TEST
SRR7358287	Ic	stx2a	3983	BD	TRAINING
SRR7495425	Ic	stx2a	3983	BD	TRAINING
SRR7495430	Ic	stx2a	3983	BD	TRAINING
SRR7516048	Ic	stx2a	3983	BD	TRAINING
SRR7244215	Ic	stx2a	3983	BD	TRAINING
SRR6052918	Ic	stx2a stx2c	3940	BD	TRAINING
SRR6052903	Ic	stx2a	3919	BD	TRAINING
SRR6001311	Ic	stx2a	3919	BD	TRAINING
SRR7282617	Ic	stx2a	3918	BD	TRAINING
SRR6052783	Ic	stx2a	3898	BD	TEST
SRR6079449	Ic	stx2a	3898	BD	TEST
SRR6052060	Ic	stx2a stx2c	3701	BD	TRAINING
SRR7291635	Ic	stx2a stx2c	3701	BD	TRAINING
SRR7265962	Ic	stx2a	3479	BD	TEST
SRR7223049	Ic	stx2a	3479	BD	TEST
SRR6052997	Ic	stx2a	3479	BD	TEST
SRR6079420	Ic	stx2a	3276	BD	TRAINING
SRR7257043	Ic	stx2a	3276	BD	TRAINING
SRR7367385	Ic	stx2a	3276	BD	TRAINING
SRR7251455	Ic	stx2a	4183	BD	TRAINING
SRR7276922	Ic	stx2a	4415	BD	TRAINING
SRR7265860	Ic	stx2a	3908	BD	TRAINING
SRR7367577	Ic	stx2a	3908	BD	TRAINING
SRR6053001	Ic	stx2a	3908	BD	TRAINING
SRR7163934	Ic	stx2a	3908	BD	TRAINING
SRR7291024	Ic	stx2a	3908	BD	TRAINING
SRR7186895	Ic	stx2a	4437	BD	TRAINING
SRR7163914	Ic	stx2a	4437	BD	TRAINING
SRR7842060	Ic	stx2a stx2c	4648	BD	TRAINING
SRR7230229	Ic	stx2a stx2c	3858	BD	TRAINING
SRR7249678	Ic	stx2a stx2c	3858	BD	TRAINING
SRR7266820	Ic	stx2a stx2c	3375	BD	TRAINING
SRR6001310	Ic	stx2a stx2c	4005	BD	TEST
SRR6052929	Ic	stx2a stx2c	3966	BD	TEST
SRR6053006	Ic	stx2a stx2c	3966	BD	TEST
SRR7223105	Ic	stx2a	3966	BD	TEST
SRR8166011	Ic	stx2a stx2c	4874	BD	TRAINING
SRR7836311	Ic	stx2a stx2c	4577	BD	TRAINING
SRR7842149	Ic	stx2a stx2c	4577	BD	TRAINING
SRR7866238	Ic	stx2a	4485	BD	TRAINING
SRR7842069	Ic	stx2a	4485	BD	TRAINING
SRR7358043	Ic	stx2a	4439	BD	TRAINING
SRR7236592	Ic	stx2a stx2c	4314	BD	TRAINING
SRR7179946	Ic	stx2a stx2c	4314	BD	TRAINING
SRR7265951	Ic	stx2a stx2c	4290	BD	TRAINING
SRR7291579	Ic	stx2a stx2c	4138	BD	TRAINING
SRR7474041	Ic	stx2a stx2c	4537	BD	TRAINING
SRR6052808	Ic	stx2a stx2c	3912	BD	TRAINING
SRR7274846	Ic	stx2a stx2c	4134	BD	TRAINING
SRR7208779	Ic	stx2a stx2c	4134	BD	TRAINING
SRR7256958	Ic	stx2a stx2c	4134	BD	TRAINING
SRR6052744	Ic	stx2a stx2c	3845	BD	TRAINING
SRR7215923	Ic	stx2a stx2c	3845	BD	TRAINING
SRR7256949	Ic	stx2a stx2c	3845	BD	TRAINING
SRR7839321	Ic	stx2a stx2c	4670	BD	TEST
SRR7277870	Ic	stx2a stx2c	4160	BD	TRAINING
SRR7866067	Ic	stx2a stx2c	4735	BD	TEST
SRR7215939	Ic	stx2a stx2c	4199	BD	TRAINING
SRR7850002	Ic	stx2a stx2c	2224	BD	TEST
SRR7826922	Ic	stx2a stx2c	3171	BD	TRAINING
SRR6052994	Ic	stx2a	3922	BD	TEST
SRR7836302	Ic	stx2a	4651	BD	TRAINING
SRR7842130	Ic	stx2a	4651	BD	TRAINING
SRR7187823	Ic	stx2a stx2c	3933	BD	TRAINING
SRR7285471	Ic	stx2a stx2c	4110	BD	TRAINING
SRR6052813	Ic	stx2a stx2c	3921	BD	TRAINING
SRR8165796	Ic	stx2a stx2c	4863	BD	TEST
SRR7274814	Ic	stx2a stx2c	4177	BD	TRAINING
SRR7358288	Ic	stx2a stx2c	4063	BD	TRAINING
SRR7236607	Ic	stx2a stx2c	3997	BD	TRAINING
SRR7358049	Ic	stx2a stx2c	4117	BD	TRAINING
SRR7474050	Ic	stx2a	4533	BD	TRAINING
SRR8032846	Ic	stx2a stx2c	4797	BD	TRAINING
SRR7826971	Ic	stx2a	4658	BD	TEST
SRR7827059	Ic	stx2a	4658	BD	TEST
SRR6052875	Ic	stx2a	4046	BD	TRAINING
SRR6079438	Ic	stx2a	3928	BD	TRAINING
SRR6052851	Ic	stx2a stx2c	3936	BD	TRAINING
SRR6053023	Ic	stx2a stx2c	3936	BD	TRAINING
SRR8235466	Ic	stx2a	4901	BD	TRAINING
SRR6052822	Ic	stx2a stx2c	2885	BD	TRAINING
SRR7274854	Ic	stx2a stx2c	2885	BD	TRAINING
SRR6052795	Ic	stx2a stx2c	2885	BD	TRAINING
SRR7163889	Ic	stx2a stx2c	2885	BD	TRAINING
SRR7292644	Ic	stx2a stx2c	4482	BD	TEST
SRR7840168	Ic	stx2a stx2c	4672	BD	TRAINING
SRR7522849	Ic	stx2a stx2c	4562	BD	TRAINING
SRR6052891	Ic	stx2a	3924	BD	TRAINING
SRR7221107	Ic	stx2a	3924	BD	TRAINING
SRR7221257	Ic	stx2a	4020	BD	TRAINING
SRR6079430	Ic	stx2a stx2c	4020	BD	TRAINING
SRR6053037	Ic	stx2a stx2c	4020	BD	TRAINING
SRR6079448	Ic	stx2a stx2c	4020	BD	TRAINING
SRR7191643	Ic	stx2a stx2c	4020	BD	TRAINING
SRR7221123	Ic	stx2a stx2c	4020	BD	TRAINING
SRR7249522	Ic	stx2a stx2c	4020	BD	TRAINING
SRR7588692	Ic	stx2a stx2c	4567	BD	TEST
SRR7256994	Ic	stx2a stx2c	4070	BD	TRAINING
SRR7256983	Ic	stx2a stx2c	4070	BD	TRAINING
SRR7282603	Ic	stx2a stx2c	4007	BD	TRAINING
SRR7265941	Ic	stx2a	4355	BD	TRAINING
SRR7367468	Ic	stx2a	3892	BD	TRAINING
SRR6052793	Ic	stx2a	3892	BD	TRAINING
SRR8235463	Ic	stx2a stx2c	4505	BD	TRAINING
SRR7277790	Ic	stx2a stx2c	4141	BD	TRAINING
SRR7835329	Ic	stx2a stx2c	4675	BD	TRAINING
SRR6052996	Ic	stx2a stx2c	4083	BD	TEST
SRR8185662	Ic	stx2a stx2c	4893	D	TRAINING
SRR7522845	Ic	stx2a	4563	D	TRAINING
SRR7588722	Ic	stx2a	4563	D	TRAINING
SRR6052766	Ic	stx2a	3854	D	TEST
SRR7401651	Ic	stx2a	3854	D	TEST
SRR7204320	Ic	stx2a stx2c	4423	D	TRAINING
SRR7892573	Ic	stx2a	4757	D	TRAINING
SRR7186913	Ic	stx2a	4308	D	TEST
SRR7277708	Ic	stx2a	4455	D	TEST
SRR7285583	Ic	stx2a	4455	D	TEST
SRR7172279	Ic	stx2a stx2c	4403	D	TRAINING
SRR7367391	Ic	stx2a stx2c	3942	D	TRAINING
SRR7892530	Ic	stx2a stx2c	4720	D	TRAINING
SRR7892546	Ic	stx2a stx2c	4720	D	TRAINING
SRR7251416	Ic	stx2a stx2c	4398	D	TRAINING
SRR7426134	Ic	stx2a stx2c	4448	D	TRAINING
SRR7230294	Ic	stx2a stx2c	4448	D	TRAINING
SRR7401624	Ic	stx2a stx2c	4448	D	TRAINING
SRR7367258	Ic	stx2a	4400	D	TRAINING
SRR7208467	Ic	stx2a	4400	D	TRAINING
SRR7850120	Ic	stx2a	4726	D	TRAINING
SRR7839297	Ic	stx2a stx2c	4647	D	TRAINING
SRR7842117	Ic	stx2a	4630	D	TRAINING
SRR7842145	Ic	stx2a	4630	D	TRAINING
SRR7407964	Ic	stx2a stx2c	4512	D	TEST
SRR6052889	Ic	stx2a	3919	D	TRAINING
SRR7251026	Ic	stx2a	3875	D	TRAINING
SRR6001321	Ic	stx2a	3908	D	TRAINING
SRR7456546	Ic	stx2a stx2c	3375	D	TRAINING
SRR6001344	Ic	stx2a stx2c	3966	D	TEST
SRR7286586	Ic	stx2a	4485	D	TRAINING
SRR7283759	Ic	stx2a	4460	D	TRAINING
SRR6052788	Ic	stx2a stx2c	3845	D	TRAINING
SRR7516049	Ic	stx2a stx2c	4562	D	TRAINING
SRR7401635	Ic	stx2a	4020	D	TRAINING
SRR7835540	Ic	stx2a stx2c	4567	D	TEST
SRR7244288	Ic	stx2a stx2c	4070	D	TRAINING
SRR6052801	Ic	stx2a	3860	HUS	TRAINING
SRR6052834	Ic	stx2a	3860	HUS	TRAINING
SRR7221271	Ic	stx2a	3860	HUS	TRAINING
SRR6052816	Ic	stx2a stx2c	3978	HUS	TRAINING
SRR7850162	Ic	stx2a stx2c	3269	HUS	TRAINING
SRR7850216	Ic	stx2a stx2c	3269	HUS	TRAINING
SRR7588720	Ic	stx2a stx2c	4492	HUS	TRAINING
SRR7204333	Ic	stx2a	4400	HUS	TRAINING
SRR7285556	Ic	stx2a	4400	HUS	TRAINING
SRR7286575	Ic	stx2a	4400	HUS	TRAINING
SRR7826936	Ic	stx2a	4701	HUS	TRAINING
SRR7842159	Ic	stx2a stx2c	4647	HUS	TRAINING
SRR7251418	Ic	stx2a	4445	HUS	TEST
SRR6872955	Ic	stx2a	4108	HUS	TRAINING
SRR7274803	Ic	stx2a stx2c	4140	HUS	TRAINING
SRR7975956	Ic	stx2a stx2c	4770	HUS	TEST
SRR7208993	Ic	stx2a stx2c	4314	HUS	TRAINING
SRR6052930	Ic	stx2a stx2c	3912	HUS	TRAINING
SRR7186952	Ic	stx2a stx2c	3933	HUS	TRAINING
SRR7850156	Ic	stx2a stx2c	3936	HUS	TRAINING
SRR6052993	Ic	stx2a stx2c	4020	HUS	TRAINING
SRR6079443	Ic	stx2a stx2c	4020	HUS	TRAINING
SRR7163893	Ic	stx2a stx2c	4250	HUS	TRAINING
SRR7221283	Ic	stx2a	4250	HUS	TRAINING
SRR7172290	Ic	stx2a stx2c	4238	HUS	TRAINING
SRR7407915	Ic	stx2a stx2c	4506	BD	TRAINING
SRR6872960	Ic	stx2a	4108	BD	TRAINING
SRR6872964	Ic	stx2a	4108	BD	TRAINING
SRR7249752	Ic	stx2a	4108	BD	TRAINING
SRR7274845	Ic	stx2a stx2c	4446	BD	TRAINING
SRR7588701	Ic	stx2a stx2c	4063	BD	TRAINING
SRR6872963	Ic	stx2a	4108	D	TRAINING
SRR7285585	Ic	stx2a	4108	HUS	TRAINING
SRR6872952	Ic	stx2a	4108	HUS	TRAINING
SRR6872965	Ic	stx2a	4108	HUS	TRAINING
SRR7266802	Ic	stx2a stx2c	4140	HUS	TRAINING
SRR7942549	Ic	stx2a stx2c	4770	HUS	TEST
SRR7944811	Ic	stx2a stx2c	4770	HUS	TEST
SRR7975978	Ic	stx2a stx2c	4770	HUS	TEST
SRR7975982	Ic	stx2a stx2c	4770	HUS	TEST
SRR7905903	Ic	stx2a stx2c	4770	HUS	TEST
SRR7187916	Ic	stx2a stx2c	4203	HUS	TRAINING
SRR7291613	Ic	stx2a stx2c	4203	HUS	TRAINING
SRR7184361	Ic	stx2a stx2c	4168	HUS	TRAINING
SRR7943902	Ic	stx2c stx1a	4779	BD	TRAINING
SRR7290921	Ic	stx2c stx1a	3827	BD	TRAINING
SRR7230210	Ic	stx2c	4452	BD	TRAINING
SRR6001332	Ic	stx2c	3156	BD	TEST
SRR7179880	Ic	stx2c	3156	BD	TEST
SRR6052868	Ic	stx2c	3966	BD	TEST
SRR6052921	Ic	stx2c	3912	BD	TRAINING
SRR6053013	Ic	stx2c	3912	BD	TRAINING
SRR7236681	Ic	stx2c	4148	D	TRAINING
SRR7291041	Ic	stx2c	4148	D	TRAINING
SRR6053020	Ic	stx2c	3933	D	TRAINING
SRR6052919	IIa	stx2a stx2c	4026	BD	TRAINING
SRR7184307	IIa	stx2a stx2c	4126	BD	TRAINING
SRR7367473	IIa	stx2a stx2c	4069	BD	TRAINING
SRR6052894	IIa	stx2a stx2c	4028	BD	TRAINING
SRR7439064	IIa	stx2a stx2c	4516	BD	TRAINING
SRR7184214	IIa	stx2a stx2c	4219	BD	TEST
SRR7495419	IIa	stx2a stx2c	4546	BD	TEST
SRR7265925	IIa	stx2a stx2c	4126	D	TRAINING
SRR7495424	IIa	stx2a stx2c	4532	HUS	TRAINING
SRR7474048	IIa	stx2a stx2c	4532	HUS	TRAINING
SRR6052854	IIa	stx2a stx2c	4026	BD	TRAINING
SRR7187058	IIa	stx2a stx2c	4069	BD	TRAINING
SRR7835546	IIa	stx2a stx2c	4703	BD	TRAINING
SRR7944803	IIa	stx2a stx2c	4781	BD	TRAINING
SRR7588687	IIa	stx2a stx2c	4575	BD	TRAINING
SRR8097468	IIa	stx2a stx2c	4826	BD	TRAINING
SRR7833084	IIa	stx2a	4643	BD	TEST
SRR7850169	IIa	stx2a stx2c	4613	BD	TRAINING
SRR6053029	IIa	stx2a stx2c	4026	D	TRAINING
SRR6052904	IIa	stx2a stx2c	4024	D	TRAINING
SRR7835545	IIa	stx2a stx2c	4703	D	TRAINING
SRR7367360	IIa	stx2a stx2c	4495	D	TEST
SRR7191537	IIa	stx2a	4297	D	TEST
SRR7274842	IIa	stx2a stx2c	4267	D	TRAINING
SRR7282651	IIa	stx2c stx1a	3703	D	TRAINING
SRR7204345	IIa	stx2c	3952	BD	TRAINING
SRR7401649	IIa	stx2c	3952	BD	TRAINING
SRR7833097	IIa	stx2c	4656	D	TRAINING
SRR7249507	IIa	stx2c	4323	BD	TRAINING
SRR7285406	IIa	stx2c	4493	BD	TRAINING
SRR7223139	IIa	stx2c	4285	BD	TRAINING
SRR6052811	IIa	stx2c	4075	BD	TRAINING
SRR7186927	IIa	stx2c	4075	BD	TRAINING
SRR7850078	IIa	stx2c	4611	BD	TRAINING
SRR7191686	IIa	stx2c	4438	BD	TRAINING
SRR7221039	IIa	stx2c	4417	BD	TRAINING
SRR7407937	IIa	stx2c	4494	BD	TEST
SRR7456547	IIa	stx2c	4494	BD	TEST
SRR7975964	IIa	stx2c	4792	BD	TRAINING
SRR6052927	IIa	stx2c	3952	BD	TRAINING
SRR7251000	IIa	stx2c	3501	BD	TEST
SRR7826969	IIa	stx2c	4610	BD	TRAINING
SRR7842092	IIa	stx2c	4687	BD	TEST
SRR6001327	IIa	stx2c	3906	BD	TRAINING
SRR7850152	IIa	stx2c	4653	BD	TRAINING
SRR7401617	IIa	stx2c	4497	BD	TRAINING
SRR6052916	IIa	stx2c	4042	BD	TRAINING
SRR7204218	IIa	stx2c	4363	BD	TEST
SRR8380047	IIa	stx2c	4932	BD	TRAINING
SRR6052843	IIa	stx2c	3938	BD	TRAINING
SRR8097463	IIa	stx2c	4831	BD	TEST
SRR7850112	IIa	stx2c	4674	BD	TRAINING
SRR7285469	IIa	stx2c	4476	BD	TRAINING
SRR8052863	IIa	stx2c	4802	D	TRAINING
SRR7839312	IIa	stx2c	4732	D	TRAINING
SRR7286546	IIa	stx2c	4158	D	TRAINING
SRR7358022	IIa	stx2c	4076	D	TEST
SRR8288158	IIa	stx2c	4919	D	TRAINING
SRR7850076	IIa	stx2c	3090	D	TRAINING
SRR7516046	IIa	stx2c	3090	D	TRAINING
SRR7407911	IIa	stx2c	4508	D	TRAINING
SRR7842053	IIa	stx2c	4616	D	TRAINING
SRR7892123	IIa	stx2c	4690	D	TRAINING
SRR6053040	IIa	stx2c	4036	D	TRAINING
SRR7266828	IIa	stx2c	4182	D	TRAINING
SRR8032409	IIa	stx2c	4798	D	TRAINING
SRR8032390	IIa	stx2c	4798	D	TRAINING
SRR8032430	IIa	stx2c	4798	D	TRAINING
SRR8184620	IIa	stx2c	4887	D	TRAINING
SRR8185663	IIa	stx2c	4887	D	TRAINING
SRR7186915	IIa	stx2c	4325	D	TRAINING
SRR7215512	IIa	stx2c	4353	D	TRAINING
SRR6052820	IIa	stx2c	3879	D	TRAINING
SRR8304471	IIa	stx2c	4927	D	TRAINING
SRR7291030	IIa	stx2c	4329	D	TRAINING
SRR6001333	IIa	stx2c	3882	D	TRAINING
SRR7842057	IIa	stx2c	4717	D	TRAINING
SRR7850004	IIa	stx2c	4579	D	TEST
SRR7456548	IIa	stx2c	4523	D	TRAINING
SRR7223072	IIa	stx2c	4210	D	TEST
SRR6052935	IIa	stx2c	3926	D	TEST
SRR6079385	IIa	stx2c	3835	D	TRAINING
SRR7890013	IIa	stx2c	4755	D	TRAINING
SRR7842054	IIa	stx2c	4636	D	TRAINING
SRR7842110	IIa	stx2c	4636	D	TRAINING
SRR7842151	IIa	stx2c	4636	D	TRAINING
SRR7850016	IIa	stx2c	4636	D	TRAINING
SRR7842150	IIa	stx2c	4634	D	TRAINING
SRR7866086	IIa	stx2c	4429	D	TEST
SRR7283811	IIa	stx2c	4429	D	TEST
SRR7230206	IIa	stx2c	4429	D	TEST
SRR7456551	IIa	stx2c	4429	D	TEST
SRR7250965	IIa	stx2c	4394	D	TRAINING
SRR7184306	IIa	stx2c	4216	D	TRAINING
SRR7291039	IIa	stx2c	4011	D	TRAINING
SRR6053025	IIa	stx2c	4011	D	TRAINING
SRR6052998	IIa	stx2c	3948	D	TRAINING
SRR7850111	IIa	stx2c	4610	D	TRAINING
SRR7256989	IIa	stx2c	4465	D	TRAINING
SRR7850175	IIa	stx2c	4687	D	TEST
SRR7842146	IIa	stx2c	4673	D	TRAINING
SRR6052817	IIa	stx2c	4049	D	TRAINING
SRR7439047	IIa	stx2c	4518	D	TRAINING
SRR7367527	IIa	stx2c	4147	D	TRAINING
SRR7285612	IIa	stx2c	4233	D	TRAINING
SRR7286370	IIa	stx2c	4092	D	TRAINING
SRR7286541	IIa	stx2c	4092	D	TRAINING
SRR7290891	IIa	stx2c	4092	D	TRAINING
SRR8114780	IIa	stx2c	4855	D	TRAINING
SRR7842064	IIa	stx2c	4572	D	TRAINING
SRR7266799	IIa	stx2c	4405	D	TRAINING
SRR7291578	IIa	stx2c	4198	D	TRAINING
SRR7221278	IIa	-	3721	D	TRAINING
SRR7358277	IIa	stx2c	4166	D	TRAINING
SRR7842107	IIa	stx2c	4629	D	TRAINING
SRR7850074	IIa	stx2c	4042	D	TRAINING
SRR7250951	IIa	stx2c	4322	D	TRAINING
SRR7291921	IIa	stx2c	4159	D	TEST
SRR7944818	IIa	stx2c	4782	D	TEST
SRR7842175	IIa	stx2c	4713	D	TRAINING
SRR7522835	IIa	stx2c	4535	D	TRAINING
SRR7474055	IIa	stx2c	4535	D	TRAINING
SRR7850079	IIa	stx2c	4535	D	TRAINING
SRR8146041	IIa	stx2c	4833	D	TRAINING
SRR8086718	IIa	stx2c	4833	D	TRAINING
SRR8097451	IIa	stx2c	4824	D	TRAINING
SRR8086699	IIa	stx2c	4824	D	TRAINING
SRR7850005	IIa	stx2c	4621	D	TRAINING
SRR6053008	IIa	stx2c	4021	D	TEST
SRR6001314	IIa	stx2c	3801	D	TRAINING
SRR7204322	IIa	stx2c	3801	D	TRAINING
SRR7223039	IIa	stx2c	4401	D	TRAINING
SRR7873471	IIa	stx2c	4631	D	TEST
SRR8293756	IIa	stx2c	4914	D	TRAINING
SRR7358268	IIa	stx2c	4441	D	TEST
SRR7184236	IIa	stx2c	4226	D	TRAINING
SRR7265869	IIa	stx2c	4206	D	TRAINING
SRR6052780	IIa	stx2c	3848	D	TRAINING
SRR7291626	IIa	stx2c	3848	D	TRAINING
SRR7283732	IIa	stx2c	3820	D	TEST
SRR6079429	IIa	stx2c	4002	D	TRAINING
SRR5905747	IIa	stx2c	3925	D	TEST
SRR7187841	IIa	stx2c	3925	D	TEST
SRR6052122	IIa	stx2c	3696	D	TEST
SRR7832333	IIa	stx2c	4680	D	TRAINING
SRR7230310	IIa	stx2c	4131	D	TRAINING
SRR6052871	IIa	stx2c	3876	D	TRAINING
SRR7285551	IIb	stx2a stx2c stx1a	4249	BD	TRAINING
SRR6816942	IIb	stx2a stx2c	4115	BD	TRAINING
SRR7186948	IIb	stx2a stx2c	4115	BD	TRAINING
SRR7283770	IIb	stx2a stx2c	4115	BD	TRAINING
SRR6052719	IIb	stx2a stx2c	3708	BD	TRAINING
SRR6816956	IIb	stx2a stx2c	3708	BD	TRAINING
SRR6816951	IIb	stx2a stx2c	4189	BD	TRAINING
SRR8032828	IIb	stx2a	4800	BD	TRAINING
SRR7892542	IIb	stx2a	4760	BD	TEST
SRR7866066	IIb	stx2a	4678	BD	TRAINING
SRR7850137	IIb	stx2a	4678	BD	TRAINING
SRR7975974	IIb	stx2a	4793	BD	TRAINING
SRR7836295	IIb	stx2a	4628	BD	TRAINING
SRR8086692	IIb	stx2a	4825	BD	TRAINING
SRR8194860	IIb	stx2a	4553	BD	TRAINING
SRR8086715	IIb	stx2a	4828	BD	TRAINING
SRR7456569	IIb	stx2a	4521	BD	TRAINING
SRR7187768	IIb	stx2a	4464	BD	TRAINING
SRR7283765	IIb	stx2a	4464	BD	TRAINING
SRR7358002	IIb	stx2a	4389	BD	TRAINING
SRR6816930	IIb	stx2a	4171	BD	TRAINING
SRR6816935	IIb	stx2a	4127	BD	TRAINING
SRR7944804	IIb	stx2a	4091	BD	TRAINING
SRR6816938	IIb	stx2a	4091	BD	TRAINING
SRR6052924	IIb	stx2a	4084	BD	TEST
SRR7826959	IIb	stx2a	4008	BD	TEST
SRR7826964	IIb	stx2a	4008	BD	TEST
SRR7827064	IIb	stx2a	4008	BD	TEST
SRR7850025	IIb	stx2a	4008	BD	TEST
SRR7850096	IIb	stx2a	4008	BD	TEST
SRR7850176	IIb	stx2a	4008	BD	TEST
SRR7826975	IIb	stx2a	4008	BD	TEST
SRR7866247	IIb	stx2a	4008	BD	TEST
SRR7866296	IIb	stx2a	4008	BD	TEST
SRR6825176	IIb	stx2a	4008	BD	TEST
SRR8235474	IIb	stx2a	4900	BD	TRAINING
SRR8240972	IIb	stx2a	4900	BD	TRAINING
SRR8257974	IIb	stx2a	4900	BD	TRAINING
SRR7842154	IIb	stx2a	4731	BD	TRAINING
SRR7849998	IIb	stx2a	4708	BD	TRAINING
SRR7407986	IIb	stx2a	4504	BD	TRAINING
SRR7407987	IIb	stx2a	4504	BD	TRAINING
SRR7474059	IIb	stx2a	4023	BD	TRAINING
SRR7286495	IIb	stx2a	4023	BD	TRAINING
SRR7367544	IIb	stx2a	4023	BD	TRAINING
SRR6052890	IIb	stx2a	4023	BD	TRAINING
SRR6821014	IIb	stx2a	3717	BD	TRAINING
SRR7944806	IIb	stx2a	2920	BD	TRAINING
SRR7290922	IIb	stx2a	1526	BD	TRAINING
SRR7367380	IIb	stx2a	1526	BD	TRAINING
SRR6816954	IIb	stx2a	1526	BD	TRAINING
SRR7285564	IIb	stx2a	1526	BD	TRAINING
SRR7286636	IIb	stx2a	1526	BD	TRAINING
SRR6052863	IIb	stx2a	1526	BD	TRAINING
SRR6052743	IIb	stx2a	1526	BD	TRAINING
SRR7230321	IIb	stx2a	4434	BD	TEST
SRR7839330	IIb	stx2a	4637	BD	TRAINING
SRR7839341	IIb	stx2a stx2c	4593	D	TRAINING
SRR7866083	IIb	stx2a stx2c	4593	D	TRAINING
SRR6816934	IIb	stx2a stx2c	3708	D	TRAINING
SRR7850007	IIb	stx2a	4661	D	TEST
SRR7826986	IIb	stx2a	4620	D	TEST
SRR7839326	IIb	stx2a	4597	D	TRAINING
SRR7516050	IIb	stx2a	4553	D	TRAINING
SRR7208632	IIb	stx2a	4432	D	TRAINING
SRR7290926	IIb	stx2a	4246	D	TRAINING
SRR6053018	IIb	stx2a	3853	D	TRAINING
SRR7866080	IIb	stx2a	4626	D	TRAINING
SRR6052917	IIb	stx2a	4016	D	TRAINING
SRR6821015	IIb	stx2a	4016	D	TRAINING
SRR6053028	IIb	stx2a	4008	D	TEST
SRR8097453	IIb	stx2a	4827	D	TEST
SRR7942553	IIb	stx2a	4517	D	TEST
SRR7892570	IIb	stx2a	4517	D	TEST
SRR7439070	IIb	stx2a	4517	D	TEST
SRR7291623	IIb	stx2a	4023	D	TRAINING
SRR7282606	IIb	stx2a	4023	D	TRAINING
SRR7474036	IIb	stx2a	1526	D	TRAINING
SRR6816939	IIb	stx2a	1526	D	TRAINING
SRR6079442	IIb	stx2a	1526	D	TRAINING
SRR6052705	IIb	stx2a	1526	D	TRAINING
SRR7236433	IIb	stx2a	4402	D	TRAINING
SRR6816929	IIb	stx2a	4139	D	TEST
SRR7215906	IIb	stx2a	4139	D	TEST
SRR7286548	IIb	stx2a	4139	D	TEST
SRR7842051	IIb	stx2a	4678	BD	TRAINING
SRR7850127	IIb	stx2a	4628	BD	TRAINING
SRR6052907	IIb	stx2a	3887	BD	TRAINING
SRR7849993	IIb	stx2a	4667	BD	TRAINING
SRR7837069	IIb	stx2a	4697	BD	TEST
SRR7836294	IIb	stx2a	4614	BD	TRAINING
SRR7832330	IIb	stx2a	4614	BD	TRAINING
SRR7833106	IIb	stx2a	4614	BD	TRAINING
SRR8185530	IIb	stx2a	4889	D	TRAINING
SRR8185644	IIb	stx2a	4889	D	TRAINING
SRR8201660	IIb	stx2a	4889	D	TRAINING
SRR7892524	IIb	stx2a	4762	D	TRAINING
SRR8361098	IIb	stx2a	4754	D	TRAINING
SRR7889983	IIb	stx2a	4754	D	TRAINING
SRR7850098	IIb	stx2a	4728	D	TRAINING
SRR7836283	IIb	stx2a	4661	D	TEST
SRR7866255	IIb	stx2a	4587	D	TRAINING
SRR7290966	IIb	stx2a	4224	D	TRAINING
SRR6816955	IIb	stx2a	4220	D	TEST
SRR7236579	IIb	stx2a	4214	D	TRAINING
SRR6816936	IIb	stx2a	4214	D	TRAINING
SRR7277736	IIb	stx2a	4214	D	TRAINING
SRR7850088	IIb	stx2a	4091	D	TRAINING
SRR6052928	IIb	stx2a	4041	D	TRAINING
SRR6052926	IIb	stx2a	4006	D	TRAINING
SRR6052862	IIb	stx2a	3837	D	TRAINING
SRR7975958	IIb	stx2a	4744	D	TRAINING
SRR7850049	IIb	stx2a	4744	D	TRAINING
SRR6816949	IIb	stx2a	4056	D	TRAINING
SRR6825174	IIb	stx2a	4056	D	TRAINING
SRR6052910	IIb	stx2a	4056	D	TRAINING
SRR6816937	IIb	stx2a	4056	D	TRAINING
SRR6820993	IIb	stx2a	4056	D	TRAINING
SRR7204324	IIb	stx2a	4056	D	TRAINING
SRR6052739	IIb	stx2a	3826	D	TRAINING
SRR6052773	IIb	stx2a	3826	D	TRAINING
SRR6052126	IIb	stx2a	3702	D	TRAINING
SRR8149115	IIb	stx2a	4866	D	TEST
SRR7827049	IIb	stx2a	2671	D	TRAINING
SRR7184209	IIb	stx2a	4414	D	TRAINING
SRR7291614	IIb	stx2a	4414	D	TRAINING
SRR7850154	IIb	stx2a	4008	D	TEST
SRR7184367	IIb	stx2a	4440	D	TRAINING
SRR7256953	IIb	stx2a	4440	D	TRAINING
SRR7266794	IIb	stx2a	4440	D	TRAINING
SRR6052864	IIb	stx2a	4033	D	TRAINING
SRR6825177	IIb	stx2a	4033	D	TRAINING
SRR6053044	IIb	stx2a	3345	D	TRAINING
SRR6079424	IIb	stx2a	3264	D	TEST
SRR8086680	IIb	stx2a	1526	D	TRAINING
SRR7283828	IIb	stx2a	4390	D	TEST
SRR7187002	IIb	stx2a	4425	D	TRAINING
SRR7265736	IIb	stx2c stx1a	4388	BD	TRAINING
SRR8116854	IIb	stx1a	4334	BD	TRAINING
SRR8116848	IIb	stx1a	4334	BD	TRAINING
SRR8086700	IIb	stx1a	4334	BD	TRAINING
SRR6816945	IIb	stx2c stx1a	4280	BD	TEST
SRR7826928	IIb	stx2c stx1a	4580	BD	TRAINING
SRR7283675	IIb	stx2c stx1a	4305	BD	TRAINING
SRR8097436	IIb	stx2c stx1a	4830	D	TRAINING
SRR8117841	IIb	stx2c stx1a	4858	D	TRAINING
SRR8116852	IIb	stx1a	4334	D	TRAINING
SRR8114791	IIb	stx1a	4334	D	TRAINING
SRR6052789	IIb	stx2c stx1a	3807	D	TEST
SRR7516055	IIb	stx1a	4559	D	TEST
SRR8086683	IIb	stx1a	4334	D	TRAINING
SRR7842173	IIb	stx1a	4334	D	TRAINING
SRR7522833	IIb	stx2c	4525	BD	TRAINING
SRR6816928	IIb	stx2c	4201	BD	TRAINING
SRR7839376	IIb	stx2c	4642	BD	TRAINING
SRR7223062	IIb	stx2c	4442	D	TRAINING
SRR8185660	IIb	stx2c	4892	HUS	TRAINING
SRR6820839	IIb	stx2c	3945	BD	TRAINING
SRR8176533	IIb	stx2c	4873	BD	TRAINING
SRR8172592	IIb	stx2c	4862	D	TRAINING
SRR7850033	IIb	stx2c	4540	D	TRAINING
SRR7826932	IIb	stx2c	4540	D	TRAINING
SRR7588707	IIb	stx2c	4540	D	TRAINING
SRR7588714	IIb	stx2c	4540	D	TRAINING
SRR7588725	IIb	stx2c	4540	D	TRAINING
SRR7495427	IIb	stx2c	4540	D	TRAINING
SRR6052857	IIb	stx2c	4037	D	TEST
SRR6825175	IIb	stx2c	4037	D	TEST
SRR6052879	IIb	stx2c	3872	D	TRAINING
SRR7285424	IIb	stx2c	4477	D	TRAINING
SRR7286248	IIb	stx2c	4477	D	TRAINING
SRR6821009	IIb	stx2c	3917	D	TEST
SRR6816933	IIb	stx2c	4296	D	TRAINING
SRR6816931	IIb	stx2c	4235	D	TRAINING
SRR6816941	IIb	stx2c	4235	D	TRAINING
SRR7905907	IIb	stx2c	4773	D	TRAINING
SRR7879232	IIb	stx2c	4752	D	TRAINING
SRR6816950	IIb	stx2c	4201	D	TRAINING
SRR8159441	IIb	stx2c	4873	D	TRAINING
SRR6816940	IIb	stx2c	4098	D	TRAINING
SRR7187790	IIc	stx2a stx2c stx1a	4100	BD	TRAINING
SRR8258010	IIc	stx2a stx2c stx1a	4542	BD	TRAINING
SRR8240969	IIc	stx2a stx2c stx1a	4542	BD	TRAINING
SRR7839322	IIc	stx2a stx2c stx1a	4542	BD	TRAINING
SRR7890022	IIc	stx2a stx1a	4542	BD	TRAINING
SRR7839315	IIc	stx2a stx2c stx1a	4542	BD	TRAINING
SRR7850118	IIc	stx2a stx2c stx1a	4542	BD	TRAINING
SRR8288159	IIc	stx2a stx2c stx1a	4920	BD	TRAINING
SRR6053019	IIc	stx2a stx2c stx1a	4079	BD	TEST
SRR7367230	IIc	stx2a stx2c stx1a	4458	BD	TRAINING
SRR6079386	IIc	stx2a stx2c stx1a	3825	BD	TRAINING
SRR6079364	IIc	stx2a stx2c stx1a	3691	BD	TRAINING
SRR7474043	IIc	stx2a stx2c stx1a	4531	BD	TRAINING
SRR7358030	IIc	stx2a stx1a	4431	BD	TEST
SRR7839320	IIc	stx2a stx1a	4619	BD	TRAINING
SRR6052821	IIc	stx2a stx1a	4060	BD	TRAINING
SRR6052847	IIc	stx2a stx1a	4060	BD	TRAINING
SRR7495428	IIc	stx2a stx2c stx1a	4538	BD	TRAINING
SRR7827043	IIc	stx2a stx2c stx1a	4576	BD	TRAINING
SRR8185672	IIc	stx2a stx2c stx1a	4894	BD	TRAINING
SRR7827069	IIc	stx2a stx2c stx1a	4657	BD	TEST
SRR8052158	IIc	stx2a stx2c stx1a	4542	D	TRAINING
SRR8032831	IIc	stx2a stx1a	4542	D	TRAINING
SRR8032836	IIc	stx2a stx2c stx1a	4542	D	TRAINING
SRR7892555	IIc	stx2a stx2c stx1a	4542	D	TRAINING
SRR7283671	IIc	stx2a stx2c stx1a	3825	D	TRAINING
SRR7866259	IIc	stx2a stx2c stx1a	4576	D	TRAINING
SRR6052830	IIc	stx2a stx2c stx1a	3891	HUS	TRAINING
SRR7286521	IIc	stx2c stx1a	4207	BD	TRAINING
SRR7283749	IIc	stx2c stx1a	4253	BD	TRAINING
SRR8304512	IIc	stx2c stx1a	4924	BD	TRAINING
SRR8148965	IIc	stx2c stx1a	4865	BD	TRAINING
SRR7889984	IIc	stx2c stx1a	4756	BD	TEST
SRR7879235	IIc	stx2c stx1a	4753	BD	TRAINING
SRR7833069	IIc	stx2c stx1a	4694	BD	TRAINING
SRR7842085	IIc	stx2c stx1a	4694	BD	TRAINING
SRR7215509	IIc	stx2c stx1a	4116	BD	TRAINING
SRR6052832	IIc	stx2c stx1a	4088	BD	TRAINING
SRR7223137	IIc	stx2c stx1a	4218	BD	TEST
SRR7515979	IIc	stx2c stx1a	4560	BD	TRAINING
SRR7456552	IIc	stx2c stx1a	4528	BD	TEST
SRR6079365	IIc	stx2c stx1a	3756	BD	TEST
SRR6052121	IIc	stx2c stx1a	3249	BD	TRAINING
SRR7367589	IIc	stx2c stx1a	2730	BD	TRAINING
SRR7187801	IIc	stx1a	2730	BD	TRAINING
SRR7850037	IIc	stx2c stx1a	4583	BD	TRAINING
SRR7401698	IIc	stx2c stx1a	4503	BD	TRAINING
SRR8172598	IIc	stx2c stx1a	4880	BD	TEST
SRR7358274	IIc	stx2c stx1a	4443	BD	TRAINING
SRR6053011	IIc	stx2c stx1a	3937	BD	TRAINING
SRR7879233	IIc	stx2c stx1a	4751	BD	TRAINING
SRR7866107	IIc	stx2c stx1a	4739	BD	TEST
SRR7367547	IIc	stx2c stx1a	4181	BD	TEST
SRR7221193	IIc	stx2c stx1a	4178	BD	TRAINING
SRR7251437	IIc	stx2c stx1a	4306	BD	TRAINING
SRR7251048	IIc	stx2c stx1a	4109	BD	TRAINING
SRR7942550	IIc	stx2c stx1a	4777	BD	TRAINING
SRR7866065	IIc	stx2c stx1a	4740	BD	TRAINING
SRR7842055	IIc	stx2c stx1a	4721	BD	TRAINING
SRR7839334	IIc	stx2c stx1a	4655	BD	TRAINING
SRR7842112	IIc	stx2c stx1a	4645	BD	TRAINING
SRR7588582	IIc	stx2c stx1a	4574	BD	TRAINING
SRR7407912	IIc	stx2c stx1a	4507	BD	TRAINING
SRR7521263	IIc	stx2c stx1a	4555	BD	TRAINING
SRR8032416	IIc	stx2c stx1a	4291	BD	TEST
SRR7191711	IIc	stx2c stx1a	4291	BD	TEST
SRR7367218	IIc	stx2c stx1a	4486	BD	TRAINING
SRR7905905	IIc	stx2c stx1a	4772	BD	TRAINING
SRR8146030	IIc	stx2c stx1a	4772	BD	TRAINING
SRR7521182	IIc	stx2c stx1a	4561	BD	TEST
SRR7277698	IIc	stx2c stx1a	2928	BD	TRAINING
SRR6052735	IIc	stx2c stx1a	2928	BD	TRAINING
SRR6052741	IIc	stx2c stx1a	2928	BD	TRAINING
SRR7367401	IIc	stx2c stx1a	4488	BD	TRAINING
SRR7290976	IIc	stx2c stx1a	4488	BD	TRAINING
SRR7286578	IIc	stx2c stx1a	4475	BD	TRAINING
SRR7367549	IIc	stx2c stx1a	4475	BD	TRAINING
SRR7250999	IIc	stx2c stx1a	4475	BD	TRAINING
SRR7265740	IIc	stx2c stx1a	4255	BD	TRAINING
SRR7221192	IIc	stx2c stx1a	4255	BD	TRAINING
SRR7285524	IIc	stx2c stx1a	4112	BD	TRAINING
SRR6052814	IIc	stx2c stx1a	3905	BD	TRAINING
SRR6052826	IIc	stx2c stx1a	3905	BD	TRAINING
SRR6052860	IIc	stx2c stx1a	3905	BD	TRAINING
SRR6079419	IIc	stx2c stx1a	3905	BD	TRAINING
SRR7367202	IIc	stx2c stx1a	3878	BD	TRAINING
SRR7367381	IIc	stx2c stx1a	3681	BD	TRAINING
SRR7236633	IIc	stx2c stx1a	3681	BD	TRAINING
SRR7291584	IIc	stx2c stx1a	3681	BD	TRAINING
SRR6052911	IIc	stx2c stx1a	3681	BD	TRAINING
SRR6052124	IIc	stx2c stx1a	3681	BD	TRAINING
SRR6052736	IIc	stx2c stx1a	3823	BD	TRAINING
SRR7167526	IIc	stx2c stx1a	4099	BD	TRAINING
SRR7163915	IIc	stx2c stx1a	4099	BD	TRAINING
SRR7221343	IIc	stx2c stx1a	4099	BD	TRAINING
SRR7266826	IIc	stx2c stx1a	4099	BD	TRAINING
SRR7850158	IIc	stx2c stx1a	4665	BD	TRAINING
SRR7833068	IIc	stx2c stx1a	4609	BD	TRAINING
SRR7850236	IIc	stx2c stx1a	4609	BD	TRAINING
SRR7839340	IIc	stx2c stx1a	4586	BD	TEST
SRR7367531	IIc	stx2c stx1a	4407	BD	TRAINING
SRR7187004	IIc	stx2c stx1a	4162	BD	TRAINING
SRR7186954	IIc	stx2c stx1a	4162	BD	TRAINING
SRR7358276	IIc	stx2c stx1a	4162	BD	TRAINING
SRR6052849	IIc	stx2c stx1a	3994	BD	TRAINING
SRR7286253	IIc	stx2c stx1a	3461	BD	TRAINING
SRR7892525	IIc	stx2c stx1a	4764	BD	TRAINING
SRR7850011	IIc	stx2c stx1a	4686	BD	TEST
SRR7842089	IIc	stx2c stx1a	4604	BD	TRAINING
SRR7291636	IIc	stx2c stx1a	4237	BD	TRAINING
SRR6052781	IIc	stx2c stx1a	3873	BD	TRAINING
SRR6052807	IIc	stx2c stx1a	3859	BD	TRAINING
SRR7850047	IIc	stx2c stx1a	4640	BD	TRAINING
SRR6053007	IIc	stx2c stx1a	3861	BD	TEST
SRR7850018	IIc	stx2c stx1a	4723	BD	TRAINING
SRR7291673	IIc	stx2c stx1a	4106	BD	TEST
SRR7221250	IIc	stx2c stx1a	4302	BD	TRAINING
SRR8185653	IIc	stx2c stx1a	4662	BD	TEST
SRR8176612	IIc	stx2c stx1a	4662	BD	TEST
SRR8116858	IIc	stx2c stx1a	4662	BD	TEST
SRR7944812	IIc	stx2c stx1a	4662	BD	TEST
SRR7892532	IIc	stx2c stx1a	4662	BD	TEST
SRR7975962	IIc	stx2c stx1a	4662	BD	TEST
SRR8032847	IIc	stx2c stx1a	4662	BD	TEST
SRR8270038	IIc	stx2c stx1a	4662	BD	TEST
SRR6052840	IIc	stx2c stx1a	4068	BD	TRAINING
SRR7274961	IIc	stx2c stx1a	4068	BD	TRAINING
SRR7659088	IIc	stx2c stx1a	4592	BD	TRAINING
SRR7659093	IIc	stx2c stx1a	4592	BD	TRAINING
SRR7659094	IIc	stx2c stx1a	4592	BD	TRAINING
SRR7659109	IIc	stx2c stx1a	4592	BD	TRAINING
SRR7833094	IIc	stx2c stx1a	4589	BD	TRAINING
SRR7850195	IIc	stx2c stx1a	4589	BD	TRAINING
SRR7836287	IIc	stx2c stx1a	4589	BD	TRAINING
SRR7659090	IIc	stx2c stx1a	4589	BD	TRAINING
SRR7826973	IIc	stx2c stx1a	4589	BD	TRAINING
SRR7839359	IIc	stx2c stx1a	4589	BD	TRAINING
SRR7659092	IIc	stx2c stx1a	4589	BD	TRAINING
SRR7659110	IIc	stx2c stx1a	4589	BD	TRAINING
SRR7659112	IIc	stx2c stx1a	4589	BD	TRAINING
SRR7826948	IIc	stx2c stx1a	4589	BD	TRAINING
SRR7826970	IIc	stx2c stx1a	4589	BD	TRAINING
SRR7659113	IIc	stx2c stx1a	4589	BD	TRAINING
SRR7659091	IIc	stx2c stx1a	4589	BD	TRAINING
SRR7659107	IIc	stx2c stx1a	4589	BD	TRAINING
SRR7842111	IIc	stx2c stx1a	4589	BD	TRAINING
SRR7849991	IIc	stx2c stx1a	4589	BD	TRAINING
SRR7659087	IIc	stx2c stx1a	4589	BD	TRAINING
SRR7215278	IIc	stx2c stx1a	2642	BD	TRAINING
SRR7184207	IIc	stx2c stx1a	2642	BD	TRAINING
SRR7184382	IIc	stx2c stx1a	2642	BD	TRAINING
SRR7186899	IIc	stx2c stx1a	2642	BD	TRAINING
SRR7187889	IIc	stx2c stx1a	2642	BD	TRAINING
SRR7401634	IIc	stx2c stx1a	2642	BD	TRAINING
SRR7850189	IIc	stx2c stx1a	4666	BD	TRAINING
SRR7842195	IIc	stx2c stx1a	4568	BD	TRAINING
SRR7367584	IIc	stx2c stx1a	4478	BD	TRAINING
SRR7244239	IIc	stx2c stx1a	4169	BD	TRAINING
SRR8097438	IIc	stx2c stx1a	4832	BD	TRAINING
SRR7250960	IIc	stx2c stx1a	4463	BD	TEST
SRR6052913	IIc	stx2c stx1a	3934	BD	TRAINING
SRR7250977	IIc	stx2c stx1a	3934	BD	TRAINING
SRR7223127	IIc	stx2c stx1a	3932	BD	TEST
SRR6079433	IIc	stx2c stx1a	3932	BD	TEST
SRR7215519	IIc	stx2c stx1a	3932	BD	TEST
SRR6079415	IIc	stx2c stx1a	3862	BD	TRAINING
SRR7244294	IIc	stx1a	4351	BD	TRAINING
SRR7367454	IIc	stx2c stx1a	3068	BD	TRAINING
SRR7407935	IIc	stx2c stx1a	3068	BD	TRAINING
SRR7588683	IIc	stx2c stx1a	3068	BD	TRAINING
SRR6079441	IIc	stx2c stx1a	3068	BD	TRAINING
SRR6052878	IIc	stx1a	4086	BD	TRAINING
SRR7285546	IIc	stx2c stx1a	2759	BD	TRAINING
SRR7826924	IIc	stx1a	4679	BD	TRAINING
SRR7249679	IIc	stx2c stx1a	4356	BD	TRAINING
SRR7942547	IIc	stx2c stx1a	4776	BD	TRAINING
SRR7879234	IIc	stx2c stx1a	4750	BD	TRAINING
SRR7850020	IIc	stx2c stx1a	4702	BD	TRAINING
SRR7838538	IIc	stx2c stx1a	4696	BD	TRAINING
SRR7833101	IIc	stx2c stx1a	4681	BD	TRAINING
SRR7849996	IIc	stx1a	4596	BD	TRAINING
SRR7474135	IIc	stx2c stx1a	4534	BD	TRAINING
SRR7221035	IIc	stx2c stx1a	4467	BD	TRAINING
SRR7286588	IIc	stx2c stx1a	4102	BD	TRAINING
SRR7286630	IIc	stx2c stx1a	4101	BD	TRAINING
SRR7204298	IIc	stx2c stx1a	4247	BD	TRAINING
SRR6052823	IIc	stx2c stx1a	4089	BD	TRAINING
SRR7179947	IIc	stx2c stx1a	4072	BD	TRAINING
SRR6052853	IIc	stx2c stx1a	4059	BD	TRAINING
SRR6052895	IIc	stx2c stx1a	4043	BD	TRAINING
SRR7187765	IIc	stx2c stx1a	4038	BD	TEST
SRR6079446	IIc	stx2c stx1a	4022	BD	TRAINING
SRR6053031	IIc	stx2c stx1a	3929	BD	TRAINING
SRR6053010	IIc	stx2c stx1a	3929	BD	TRAINING
SRR6053017	IIc	stx2c stx1a	3885	BD	TEST
SRR6052869	IIc	stx2c stx1a	3877	BD	TRAINING
SRR7367232	IIc	stx2c stx1a	4474	BD	TRAINING
SRR7974364	IIc	stx2c stx1a	4783	BD	TRAINING
SRR8237813	IIc	stx2c stx1a	4719	BD	TEST
SRR6079447	IIc	stx2c stx1a	3977	BD	TEST
SRR7286173	IIc	stx2c stx1a	3939	BD	TRAINING
SRR7230313	IIc	stx2c stx1a	4172	BD	TRAINING
SRR6079428	IIc	stx2c stx1a	3894	BD	TEST
SRR7283816	IIc	stx2c stx1a	3894	BD	TEST
SRR7866088	IIc	stx2c stx1a	4644	BD	TEST
SRR7975960	IIc	stx2c stx1a	4788	BD	TEST
SRR8185539	IIc	stx2c stx1a	4788	BD	TEST
SRR7184327	IIc	stx2c stx1a	4163	BD	TEST
SRR7944810	IIc	stx2c stx1a	4780	BD	TRAINING
SRR8032833	IIc	stx2c stx1a	4780	BD	TRAINING
SRR8052166	IIc	stx2c stx1a	4780	BD	TRAINING
SRR6053032	IIc	stx2c stx1a	4010	BD	TRAINING
SRR6001336	IIc	stx2c stx1a	3130	BD	TRAINING
SRR6052779	IIc	stx2c stx1a	3130	BD	TRAINING
SRR7842048	IIc	stx2c stx1a	4724	BD	TRAINING
SRR7842050	IIc	stx2c stx1a	4724	BD	TRAINING
SRR7367365	IIc	stx2c stx1a	4496	BD	TRAINING
SRR8032843	IIc	stx2c stx1a	4796	BD	TEST
SRR7849987	IIc	stx2c stx1a	4649	BD	TRAINING
SRR8149128	IIc	stx2c stx1a	4868	BD	TRAINING
SRR7285703	IIc	stx2c stx1a	4014	BD	TRAINING
SRR8291890	IIc	stx2c stx1a	4921	BD	TEST
SRR8240407	IIc	stx2c stx1a	4908	BD	TRAINING
SRR7866078	IIc	stx2c stx1a	4635	BD	TRAINING
SRR7285409	IIc	stx2c stx1a	4491	BD	TEST
SRR7257041	IIc	stx2c stx1a	4392	BD	TRAINING
SRR7251463	IIc	stx2c stx1a	4317	BD	TEST
SRR7163885	IIc	stx2c stx1a	4200	BD	TRAINING
SRR7849990	IIc	stx2c stx1a	4652	BD	TRAINING
SRR7286628	IIc	stx2c stx1a	4150	BD	TRAINING
SRR7286379	IIc	stx2c stx1a	4118	BD	TEST
SRR7167525	IIc	stx2c stx1a	4118	BD	TEST
SRR6001305	IIc	stx2c stx1a	3899	BD	TRAINING
SRR6052775	IIc	stx2c stx1a	3867	BD	TRAINING
SRR7401693	IIc	stx2c stx1a	4416	BD	TRAINING
SRR6052794	IIc	stx2c stx1a	3941	BD	TEST
SRR7265979	IIc	stx2c stx1a	3941	BD	TEST
SRR7244293	IIc	stx2c stx1a	2444	BD	TRAINING
SRR7276946	IIc	stx2c stx1a	4298	BD	TEST
SRR7367379	IIc	stx2c stx1a	4298	BD	TEST
SRR7368879	IIc	stx2c stx1a	4298	BD	TEST
SRR8172593	IIc	stx2c stx1a	4882	BD	TRAINING
SRR7850157	IIc	stx2c stx1a	4693	BD	TRAINING
SRR7251474	IIc	stx2c stx1a	4156	BD	TRAINING
SRR7251488	IIc	stx2c stx1a	4156	BD	TRAINING
SRR7849997	IIc	stx2c stx1a	4738	BD	TRAINING
SRR7172298	IIc	stx2c stx1a	4012	BD	TRAINING
SRR6052844	IIc	stx2c stx1a	3914	BD	TRAINING
SRR7975965	IIc	stx2c stx1a	4789	BD	TRAINING
SRR7230329	IIc	stx2c stx1a	4461	BD	TRAINING
SRR7265868	IIc	stx2c stx1a	4265	BD	TRAINING
SRR7827065	IIc	stx2c stx1a	4700	D	TRAINING
SRR7401642	IIc	stx2c stx1a	4018	D	TRAINING
SRR7208791	IIc	stx2c stx1a	4018	D	TRAINING
SRR7184359	IIc	stx2c stx1a	3249	D	TRAINING
SRR7286371	IIc	stx2c stx1a	2730	D	TRAINING
SRR7187875	IIc	stx2c stx1a	2730	D	TRAINING
SRR7892540	IIc	stx2c stx1a	4765	D	TRAINING
SRR7850218	IIc	stx2c stx1a	4734	D	TRAINING
SRR7474061	IIc	stx2c stx1a	4509	D	TRAINING
SRR7407946	IIc	stx2c stx1a	4509	D	TRAINING
SRR7367469	IIc	stx2c stx1a	4109	D	TRAINING
SRR6052710	IIc	stx2c stx1a	3073	D	TRAINING
SRR7416058	IIc	stx2c stx1a	4510	D	TRAINING
SRR8116846	IIc	stx2c stx1a	4857	D	TRAINING
SRR7850072	IIc	stx2c stx1a	4615	D	TEST
SRR7407982	IIc	stx2c stx1a	4488	D	TRAINING
SRR7285478	IIc	stx2c stx1a	4475	D	TRAINING
SRR7285509	IIc	stx2c stx1a	4215	D	TRAINING
SRR7285451	IIc	stx2c stx1a	4215	D	TRAINING
SRR7367541	IIc	stx2c stx1a	4215	D	TRAINING
SRR6053000	IIc	stx2c stx1a	3905	D	TRAINING
SRR7367576	IIc	stx2c stx1a	4099	D	TRAINING
SRR7516051	IIc	stx2c stx1a	4558	D	TRAINING
SRR7283821	IIc	stx2c stx1a	4269	D	TEST
SRR7866071	IIc	stx2c stx1a	4603	D	TRAINING
SRR7221091	IIc	stx2c stx1a	4424	D	TRAINING
SRR7187839	IIc	stx2c stx1a	4186	D	TRAINING
SRR6052909	IIc	stx2c stx1a	3927	D	TEST
SRR7191463	IIc	stx2c stx1a	3927	D	TEST
SRR6052764	IIc	stx2c stx1a	3723	D	TRAINING
SRR7265839	IIc	stx2c stx1a	3723	D	TRAINING
SRR6052906	IIc	stx2c stx1a	3931	D	TRAINING
SRR7184208	IIc	stx2c stx1a	4167	D	TRAINING
SRR8182748	IIc	stx2c stx1a	4662	D	TEST
SRR8097432	IIc	stx2c stx1a	4662	D	TEST
SRR8263041	IIc	stx2c stx1a	4662	D	TEST
SRR7850172	IIc	stx2c stx1a	4662	D	TEST
SRR7251452	IIc	stx2c stx1a	4068	D	TRAINING
SRR7290990	IIc	stx2c stx1a	4009	D	TEST
SRR7842138	IIc	stx2c stx1a	4592	D	TRAINING
SRR7659108	IIc	stx2c stx1a	4592	D	TRAINING
SRR7836298	IIc	stx2c stx1a	4592	D	TRAINING
SRR7826918	IIc	stx2c stx1a	4589	D	TRAINING
SRR7834592	IIc	stx2c stx1a	4589	D	TRAINING
SRR7659111	IIc	stx2c stx1a	4589	D	TRAINING
SRR7659089	IIc	stx2c stx1a	4589	D	TRAINING
SRR7659106	IIc	stx2c stx1a	4589	D	TRAINING
SRR7236626	IIc	stx2c stx1a	2642	D	TRAINING
SRR7892535	IIc	stx2c stx1a	4759	D	TRAINING
SRR7282609	IIc	stx2c stx1a	3145	D	TRAINING
SRR7286400	IIc	stx2c stx1a	3145	D	TRAINING
SRR7401632	IIc	stx2c stx1a	2759	D	TRAINING
SRR7285444	IIc	stx2c stx1a	2759	D	TRAINING
SRR7223088	IIc	stx2c stx1a	4356	D	TRAINING
SRR7285552	IIc	stx2c stx1a	4356	D	TRAINING
SRR7866087	IIc	stx2c stx1a	4702	D	TRAINING
SRR7474057	IIc	stx2c stx1a	4536	D	TEST
SRR7416051	IIc	stx1a	4514	D	TRAINING
SRR7204337	IIc	stx2c stx1a	4307	D	TRAINING
SRR7942552	IIc	stx2c stx1a	4775	D	TEST
SRR7223161	IIc	stx2c stx1a	4097	D	TEST
SRR7401659	IIc	stx2c stx1a	3165	D	TRAINING
SRR6052914	IIc	stx2c stx1a	4039	D	TRAINING
SRR6001300	IIc	stx2c stx1a	3902	D	TEST
SRR8235462	IIc	stx2c stx1a	4902	D	TRAINING
SRR6052887	IIc	stx2c stx1a	3951	D	TRAINING
SRR6052754	IIc	stx2c stx1a	3824	D	TEST
SRR7474049	IIc	stx2c stx1a	4530	D	TRAINING
SRR7223135	IIc	stx2c stx1a	4118	D	TEST
SRR6052870	IIc	stx2c stx1a	4058	D	TRAINING
SRR6052770	IIc	stx2c stx1a	3855	D	TRAINING
SRR6052776	IIc	stx2c stx1a	3855	D	TRAINING
SRR7163886	IIc	stx2c stx1a	4202	D	TRAINING
SRR7184350	IIc	stx2c stx1a	4298	D	TEST
SRR7230302	IIc	stx2c stx1a	4298	D	TEST
SRR8086698	IIc	stx2c stx1a	4829	D	TRAINING
SRR7842101	IIc	stx2c stx1a	4624	D	TRAINING
SRR7274859	IIc	stx2c stx1a	3995	D	TRAINING
SRR6052778	IIc	stx2c stx1a	3849	BD	TRAINING
SRR6052718	IIc	stx2c stx1a	3073	BD	TRAINING
SRR6052102	IIc	stx2c stx1a	3249	D	TRAINING
SRR7290992	IIc	stx2c stx1a	4034	D	TRAINING
SRR6052756	IIc	stx2c	3524	BD	TRAINING
